# Metabolic disorders and the risk of head and neck cancer: a protocol for a systematic review and meta-analysis

**DOI:** 10.1101/2021.10.14.21264986

**Authors:** Alexander Gormley, Charlotte Richards, Francesca Spiga, Emily Gray, Joanna Hooper, Barry G Main, Emma E Vincent, Rebecca C Richmond, Julian PT Higgins, Mark Gormley

**Author notes:** Corresponding author –, Mark Gormley, Bristol Dental School, University of Bristol, Lower Maudlin Street, Bristol, BS1 2LY. Joint first authors (Alexander Gormley, Charlotte Richards).

## Abstract

**Introduction:** Head and neck cancer squamous cell carcinoma (HNSCC) is the 6^th^ most common cancer internationally. Established risk factors include smoking, alcohol and presence of human papillomavirus (HPV). The incidence rate of new disease continues to rise, despite falls in alcohol consumption and a reduction in smoking, the rising rates are unlikely to be solely attributed to HPV status alone. Obesity and its associated conditions such as type 2 diabetes (T2D) are implicated in the risk and progression of a variety of cancers but there is paucity of evidence regarding its role in HNSCC.

**Methods and analysis:** A systematic review of cohort studies, reporting a risk of incident head and neck squamous cell carcinoma will be included. A systematic search strategy has been developed, multiple databases will be searched from January 1966, including Cochrane Library, OVID SP versions of Medline and EMBASE. The primary outcome will be incident HNSCC based on exposures of type 2 diabetes, obesity, dyslipidemia and hypertension as defined by the World Health Organisation (WHO). A combined risk effect across studies will be calculated using meta-analysis, although depending on the heterogeneity in study design, exposure and outcome reporting this may not be possible.

**Ethics and dissemination:** No ethical approval is required for this systematic review. The review will be published in a revelant peer-review journal and findings will be presented at scientific meetings in both poster and oral presentation form.

**Registration details:** This study has been registered with the international prospective register of systematic reviews (PROSPERO) with study registration number CRD42021250520. This protocol has been developed in accordance with the preferred reporting items for systematic review and meta-analysis protocols (PRISMA-P) guidance statement.

**Article Summary:** 

**Strengths and limitations of this study:**

- *This systematic review will be the first to comprehensively review the literature and provide a meta-analysis of the effect of metabolic disorders and the risk of incident HNSCC*.
- *The publication of this protocol provides a clear representation of the methods used in this review for transparency and to prevent future duplication*.
- *This systematic review will be one of the first to pilot the The ROBINS-E tool (Risk Of Bias In Non-randomised Studies - of Exposures)*.
- *Despite the metabolic disorders being described as separate entities, the authors recognise the potential for disease processes to be related*.
- *Among cohort studies there is significant variability in terms of length of follow-up for the outcome of interest, HNSCC*.
