## Supplementary Table 2 for "Metabolic disorders and the risk of head and neck cancer: a protocol for a systematic review and meta-analysis"

### Sheet: Obesity
Study ID	First Author	Year	Study design	Sample size	Age in years (mean)	Age in years (SD)	Age in years (median)	Age in years (IQR)	Age in years (range)	Other measures of age	Sex (% of female)	Sex (% of male)	White	Black	Hispanic	Other	Ethnicity	Country	Population setting	Exposure (units)	Method of exposure diagnosis	Treatment taken for exposure	Method of outcome assessment	HPV status	Adjusted covariates	Outcome (subsite)	no. with obesity and outcome	Reported Statistic	Effect size	95% CI	Follow-up in years (mean)	Follow-up in years (SD)	Follow-up in years (median)	Follow-up in years (IQR)	Follow-up in years (range)	Other measures of follow-up in years

### Sheet: Type 2 Diabetes
Study ID	First Author	Year	Study design	Sample size	Age in years (mean)	Age in years (SD)	Age in years (median)	Age in years (IQR)	Age in years (range)	Other measures of age	Sex (% of female)	Sex (% of male)	White	Black	Hispanic	Other	Ethnicity	Country	Population setting	Exposure (units)	Method of exposure diagnosis	Treatment taken for exposure	Method of outcome assessment	HPV status	Adjusted covariates	Outcome (subsite)	no. with type 2 diabetes and outcome	Reported Statistic	Effect size	95% CI	Follow-up in years (mean)	Follow-up in years (SD)	Follow-up in years (median)	Follow-up in years (IQR)	Follow-up in years (range)	Other measures of follow-up in years

### Sheet: Hypertension
Study ID	First Author	Year	Study design	Sample size	Age in years (mean)	Age in years (SD)	Age in years (median)	Age in years (IQR)	Age in years (range)	Other measures of age	Sex (% of female)	Sex (% of male)	White	Black	Hispanic	Other	Ethnicity	Country	Population setting	Exposure (units)	Method of Exposure Diagnosis	Treatment taken for exposure	Method of outcome assessment	HPV status	Adjusted covariates	Outcome (subsite)	no with treated hypertension and outcome	no. with hypertension and outcome	Reported Statistic	Effect size	95% CI	Follow-up in years (mean)	Follow-up in years (SD)	Follow-up in years (median)	Follow-up in years (IQR)	Follow-up in years (range)	Other measures of follow-up in years

### Sheet: Dyslipidaemia
Study ID	First Author	Year	Study design	Sample size	Age in years (mean)	Age in years (SD)	Age in years (median)	Age in years (IQR)	Age in years (range)	Other measures of age	Sex (% of female)	Sex (% of male)	White	Black	Hispanic	Other	Ethnicity	Country	Population setting	Exposure (units)	Method of exposure diagnosis	Treatment taken for exposure	Method of outcome assessment	HPV status	Adjusted covariates	Outcome (subsite)	no. with dyslipidaemia and outcome	Reported Statistic	Effect size	95% CI	Follow-up in years (mean)	Follow-up in years (SD)	Follow-up in years (median)	Follow-up in years (IQR)	Follow-up in years (range)	Other measures of follow-up in years
